# High Intelligence is not a Risk Factor for Mental Health Disorders

**DOI:** 10.1101/2022.05.26.22275621

**Authors:** Camille Michèle Williams, Hugo Peyre, Ghislaine Labouret, Judicael Fassaya, Adoración Guzmán García, Nicolas Gauvrit, Franck Ramus

**Affiliations:** Laboratoire de Sciences Cognitives et Psycholinguistique, Département d’Études Cognitives, École Normale Supérieure, EHESS, CNRS, PSL University, 75005, Paris, France; INSERM UMR 1141, Paris Diderot University, Paris, France; Department of Child and Adolescent Psychiatry, Robert Debré Hospital, APHP, Paris, France; Human and Artificial Cognition Lab, Ecole Pratique des Hautes Etudes, Paris, France

## Abstract

**Objective:** Studies reporting that highly intelligent individuals have more mental health disorders often have sampling bias, no or inadequate control group, or insufficient sample size. We addressed these caveats by examining the difference in the prevalence of mental health disorders between individuals with high and average general intelligence (g-factor) in the UK Biobank.

**Methods:** Participants with general intelligence (g-factor) scores standardized relative to the same-age UK population, were divided into 2 groups: a high g-factor group (g-factor 2 SD above the UK mean; N=16,137) and an average g-factor group (g-factor within 2 SD of the UK mean; N=236,273). Using self-report questionnaires and medical diagnoses, we examined group differences in prevalence across 32 phenotypes, including mental health disorders, trauma, allergies, and other traits.

**Results:** High and average g-factor groups differed across 15/32 phenotypes and did not depend on sex and/or age. Individuals with high g-factors had less general anxiety (OR=0.69) and PTSD (OR=0.67), were less neurotic (β=-0.12), less socially isolated (OR=0.85), and were less likely to have experienced childhood stressors and abuse, adulthood stressors, or catastrophic trauma (OR=0.69-0.90). They did not differ in any other mental health disorder or trait. However, they generally had more allergies (e.g., eczema; OR=1.13-1.33).

**Conclusions:** The present study provides robust evidence that highly intelligent individuals have no more mental health disorders than the average population. High intelligence even appears as a protective factor for general anxiety and PTSD.

**Key Points:** *Question:* Are high IQ individuals at increased risk of mental health disorders?

*Findings:* In the UK Biobank (N ≃ 7,266 - 252,249), highly intelligent individuals (2SD above the population mean) were less likely to suffer from general anxiety and PTSD, and no more likely to have depression, social anxiety, a drug use disorder, eating disorders, obsessive-compulsive disorder, bipolar disorder, and schizophrenia.

*Meaning:* Contrary to popular belief, high intelligence is not a risk factor for psychiatric disorders and even serves as a protective factor for general anxiety and PTSD.
