## Supplemental Tables for "High Intelligence is not a Risk Factor for Mental Health Disorders": Supplemental_Tables_B_Phenotypes_Descriptives.xlsx

### Sheet: Table 1. Binary and Ordinal Phe
Table 1. Descriptives across all phenotypes
	Across Sexes					Females				Males
Phenotype	Diagnosis	N	%	Mean of Max Age	SD	N	%	Mean of Max Age	SD	N	%	Mean of Max Age	SD	Total N
Schizophrenia	0	499563	0.9965	59.8167	8.74	272092	0.5428	59.6908	8.56	227471	0.4537	59.9673	8.95	501320
	1	1757	0.0035	58.5882	8.99	778	0.0016	59.3695	8.96	979	0.002	57.9673	8.97
Obsessive-Compulsive Disorder	0	499985	0.9973	59.8044	8.75	272102	0.5428	59.6831	8.56	227883	0.4546	59.9493	8.96	501314
	1	1329	0.0027	60.3728	8.43	766	0.0015	60.1587	8.22	563	0.0011	60.664	8.7
Bipolar Disorder	0	496147	0.9895	64.8425	8.12	270036	0.5386	64.6562	8.02	226111	0.451	65.065	8.22	501406
	1	5259	0.0105	62.6517	8.08	2880	0.0057	62.2826	7.98	2379	0.0047	63.0986	8.19
Self-Harm Behavior	0	447620	0.8929	59.5376	8.78	239280	0.4773	59.362	8.6	208340	0.4156	59.7392	8.99	501331
	1	53711	0.1071	62.0231	8.16	33598	0.067	61.9622	8.02	20113	0.0401	62.125	8.39
Eating Disorders	0	499067	0.9956	59.8063	8.75	270829	0.5403	59.6854	8.57	228238	0.4553	59.9497	8.96	501270
	1	2203	0.0044	59.7622	7.86	2018	0.004	59.6454	7.8	185	0.0004	61.036	8.38
Anorexia	0	156346	0.9939	64.0655	7.73	88185	0.5606	63.5926	7.66	68161	0.4333	64.6772	7.78	157311
	1	965	0.0061	60.59	7.64	916	0.0058	60.4697	7.58	49	0.0003	62.942	8.43
General Anxiety	0	448892	0.8954	59.1482	8.76	238339	0.4754	58.8825	8.57	210553	0.42	59.4489	8.95	501344
	1	52452	0.1046	60.5055	8.64	34543	0.0689	60.3339	8.52	17909	0.0357	60.8364	8.85
Social Anxiety	0	146577	0.988	62.6184	8.56	83072	0.5599	61.7856	8.52	63505	0.4281	63.7078	8.5	148358
	1	1781	0.012	59.5336	8.8	969	0.0065	59.8306	8.61	812	0.0055	59.1793	9.03
Smith Probable Depression	0	89478	0.7378	57.8686	8.1	44653	0.3682	57.6827	8.01	44825	0.3696	58.0539	8.19	121284
	1	7920	0.0653	56.8065	8.01	5039	0.0415	56.2737	7.97	2881	0.0238	57.7386	7.99
	2	14995	0.1236	55.9362	7.92	10314	0.085	55.7261	7.87	4681	0.0386	56.3989	8.02
	3	8891	0.0733	56.1281	8.05	5138	0.0424	55.7406	8.05	3753	0.0309	56.6587	8.03
Depression Ever	0	399943	0.7975	59.667	8.8	206844	0.4125	59.5157	8.6	193099	0.3851	59.8292	9	501473
	1	101530	0.2025	60.8716	8.49	66100	0.1318	60.7115	8.39	35430	0.0707	61.1703	8.65
Insomnia	0	113579	0.2264	56.3562	8.71	48039	0.0957	55.2745	8.75	65540	0.1306	57.149	8.59	501766
	1	388187	0.7736	58.5109	8.29	225043	0.4485	58.3299	8.08	163144	0.3251	58.7607	8.58
Asthma	0	427353	0.8511	64.3732	8.09	229979	0.458	64.1657	8	197374	0.3931	64.615	8.19	502120
	1	74767	0.1489	63.9829	8.24	43258	0.0862	63.889	8.12	31509	0.0628	64.1118	8.41
General Allergies	0	362450	0.7218	64.7574	8.07	191792	0.382	64.5811	7.98	170658	0.3399	64.9557	8.16	502120
	1	139670	0.2782	63.1582	8.13	81445	0.1622	63.0314	8.01	58225	0.116	63.3356	8.29
Eczema	0	484872	0.9673	57.9143	8.38	263914	0.5265	57.6979	8.24	220958	0.4408	58.1728	8.55	501275
	1	16403	0.0327	57.9056	8.88	8937	0.0178	57.3	8.66	7466	0.0149	58.6305	9.09
Hay Fever Rhinitis	0	446617	0.8909	64.4785	8.12	242493	0.4837	64.2907	8.02	204124	0.4072	64.7016	8.22	501302
	1	54685	0.1091	62.9613	7.99	30368	0.0606	62.7575	7.85	24317	0.0485	63.2158	8.16
Other Allergies	0	489588	0.9767	57.8926	8.39	265045	0.5287	57.6558	8.24	224543	0.4479	58.1722	8.56	501270
	1	11682	0.0233	58.8382	8.52	7802	0.0156	58.7047	8.33	3880	0.0077	59.1066	8.88
Post-Traumatic Stress Disorder	0	490888	0.9792	59.7715	8.76	265976	0.5306	59.6408	8.58	224912	0.4486	59.9261	8.97	501314
	1	10426	0.0208	61.4041	7.79	6892	0.0137	61.3504	7.71	3534	0.007	61.5086	7.95
Trauma Childhood Stresstors	0	103197	0.6565	63.9487	7.7	57384	0.3651	63.4431	7.62	45813	0.2915	64.5819	7.76	157189
	1	53992	0.3435	64.2386	7.79	31626	0.2012	63.7915	7.73	22366	0.1423	64.8708	7.84
Trauma Childhood Abuse	0	139594	0.8883	64.2389	7.71	78177	0.4975	63.7856	7.64	61417	0.3908	64.8158	7.77	157149
	1	17555	0.1117	62.5386	7.73	10804	0.0688	61.9904	7.63	6751	0.043	63.4159	7.8
Trauma Catastrophic	0	77504	0.493	64.2242	7.73	47713	0.3035	63.8032	7.69	29791	0.1895	64.8983	7.75	157210
	1	79706	0.507	63.8778	7.73	41311	0.2628	63.2951	7.62	38395	0.2442	64.5046	7.81
Trauma Adulthood Abuse	0	131205	0.8355	64.3327	7.72	69000	0.4394	63.8617	7.66	62205	0.3961	64.8552	7.76	157043
	1	25838	0.1645	62.5952	7.63	19922	0.1269	62.5365	7.56	5916	0.0377	62.7929	7.85
Trauma Adulthood Stresstors	0	91945	0.5874	64.0618	7.6	50753	0.3242	63.4474	7.53	41192	0.2632	64.8187	7.61	156531
	1	64586	0.4126	63.9998	7.92	37851	0.2418	63.6898	7.81	26735	0.1708	64.4387	8.04
Same Sex Behavior	0	433440	0.9638	57.8535	8.38	235615	0.5239	57.5528	8.21	197825	0.4399	58.2118	8.56	449720
	1	16280	0.0362	54.6524	8.59	7110	0.0158	53.2757	8.1	9170	0.0204	55.7199	8.81
Loneliness	0	452967	0.9484	58.0429	8.42	248577	0.5205	57.7597	8.28	204390	0.4279	58.3874	8.58	477618
	1	24651	0.0516	57.5569	8.29	12029	0.0252	57.9617	8.11	12622	0.0264	57.1711	8.44
Social Isolation	0	442451	0.9016	58.0057	8.46	242468	0.4941	57.7246	8.3	199983	0.4075	58.3465	8.64	490733
	1	48282	0.0984	58.2442	8.17	24821	0.0506	58.4124	8.01	23461	0.0478	58.0663	8.34
Myopia	0	79910	0.6972	57.7515	8.13	43399	0.3787	57.5966	8.02	36511	0.3186	57.9357	8.25	114612
	1	34702	0.3028	56.3511	7.95	18818	0.1642	55.8804	7.87	15884	0.1386	56.9087	8
Morning vs. Evening Chronotype	0	283599	0.6321	58.6158	8.26	159333	0.3551	58.3115	8.13	124266	0.277	59.006	8.39	448664
	1	165065	0.3679	57.06	8.61	90332	0.2013	56.9929	8.44	74733	0.1666	57.141	8.81
Alcohol Hazardous Use or Dependence	0	485908	0.9677	59.6732	9.08	267967	0.5337	59.5817	8.86	217941	0.434	59.7858	9.36	502120
	1	16212	0.0323	60.926	8.43	5270	0.0105	60.0191	8.21	10942	0.0218	61.3628	8.5
Drug Hazardous Use or Dependence (Except for Alcohol, but with Daily Cannabis Consumption)	0	497081	0.9917	57.8985	8.4	271055	0.5407	59.6706	8.57	226026	0.4509	59.988	8.97	501262
	1	4181	0.0083	57.4552	9.11	1790	0.0036	59.6749	8.51	2391	0.0048	58.2986	8.52
Cannabis Use (1-6 levels)	0	122382	0.7795	65.0097	7.58	71693	0.4566	64.3886	7.55	50689	0.3229	65.8882	7.54	157002
	1	23433	0.1493	61.3136	7.37	12303	0.0784	60.642	7.23	11130	0.0709	62.0561	7.45
	2	6995	0.0446	59.6712	6.94	3353	0.0214	59.3087	6.82	3642	0.0232	60.0049	7.04
	3	60	0.0004	57.9333	6.71	21	0.0001	57.4762	6.9	39	0.0002	58.1795	6.68
	4	235	0.0015	59.3149	6.63	80	0.0005	59.275	6.94	155	0.001	59.3355	6.48
	5	1893	0.0121	59.5885	6.93	723	0.0046	59.1909	6.8	1170	0.0075	59.8342	7
	6	2004	0.0128	58.0923	6.83	745	0.0047	57.655	6.6	1259	0.008	58.3511	6.95
Smith Probable Depression	0	89478	0.7378
	1	7920	0.0653
	2	14995	0.1236
	3	8891	0.0733
		97398	0.0813158
		104473	0.14353
		98369	0.0903842

### Sheet: Table 2. Continuous Phenotypes
Phenotype	sex	n	min	Q1	mean	median	Q3	max	sd	mean max age	sd max age
Neuroticism Score	Both	401296	0	1	4.11847	4	6	12	3.26675	56.9123	8.06
	Female	215467	0	2	4.56362	4	7	12	3.25105	56.6766	7.98
	Male	185829	0	1	3.60232	3	6	12	3.20847	57.1857	8.15
Generalized Anxiety Disoder (GAD-7) Score **	Both	157148	0	0	2.16658	0	3	21	3.40806	64.3255	7.72
	Female	88990	0	0	2.47223	1	4	21	3.59222	63.7783	7.67
	Male	68158	0	0	1.76751	0	2	21	3.10653	64.9411	7.73
Well-Being Score	Both	152584	3	11	12.6507	13	14	17	2.00573	64.0379	7.73
	Female	86603	3	11	12.6476	13	14	17	2.00845	63.5563	7.66
	Male	65981	3	11	12.6548	13	14	17	2.00217	64.67	7.78
CIDI Depression Score**	Both	157072	0	0	3.214	3	6	8	3.09955	64.0452	7.73
	Female	88937	0	0	3.73908	5	7	8	3.09456	63.5636	7.66
	Male	68135	0	0	2.5286	0	5	8	2.9695	64.6738	7.78
PHQ9 Recent Depression Score**	Both	157020	0	0	2.81592	2	4	27	3.74493	64.0447	7.73
	Female	88882	0	0	3.07913	2	4	27	3.85376	63.5616	7.66
	Male	68138	0	0	2.47259	1	3	27	3.56899	64.6749	7.78
N Same Sex Partners*	Both	16280	0	1	27.3433	2	5	15000	255.603	54.5237	8.53
	Female	7110	0	1	3.15879	2	3	500	10.1993	53.1396	8.03
	Male	9170	0	1	46.0949	2	9	15000	339.277	55.5969	8.75
N Different Sex Partners*	Both	452055	0	1	6.82167	3	6	15000	58.4423	57.7285	8.41
	Female	243721	0	1	4.34447	2	5	3000	10.6829	57.4165	8.24
	Male	208334	0	1	9.71963	3	8	15000	85.2178	58.0936	8.59
PCL 6 Score**	Both	156596	4	4	6.88641	5	9	29	3.82032	64.0397	7.73
	Female	88611	4	4	7.26693	7	9	29	3.96462	63.5557	7.66
	Male	67985	4	4	6.39045	4	8	29	3.56317	64.6705	7.78
N.B. * not included in the analyses (explanations in Section S1.3.) ** Score used to make binary diagnosis in Table 1 (see Tables SA for details)
