## Supplemental Tables for "High Intelligence is not a Risk Factor for Mental Health Disorders": Supplemental_Tables_C_Sex_Age_Effects.xlsx

### Sheet: Table 1. Sex_Age_Effects
	Table 1. Sex and Age Effects and Interactions by Phenotype
	A) Binary Phenotypes											B) Continuous Phenotypes											C) Ordinal Phenotypes
	Model	Effects	Estimate	SE	z	p	sig p < 0.05	sig p < 0.05/(5)	sig p < 0.05/(32)	sig p < 0.05/(32*5)		Model	Effects	Estimate	SE	t	p	sig p < 0.05	sig p < 0.05/(5)	sig p < 0.05/(32)	sig p < 0.05/(32*5)		Model	Effects	Estimate	SE	t	p	sig p < 0.05	sig p < 0.05/(5)	sig p < 0.05/(32)	sig p < 0.05/(32*5)
1	Social Isolation (Yes/No)	Intercept	-2.15533	0.00654033	-329.544	0	1	1	1	1		Neuroticism Score	Intercept	-0.0106456	0.00155964	-6.8257	8.7624e-12	1	1	1	1		Cannabis Use (1: 0 Times / 2: 1-10 Times / 3: 11-100 times / 4: > 100 times, several days a year/ 5: > 100 times, several days a month / 6: > 100 times, several days a week / 7: > 100 times, every day)	Sex	-0.527584	0.0170468	-30.9492	2.60616e-210	1	1	1	1
		Sex	-0.166365	0.0130807	-12.7184	4.67281e-37	1	1	1	1			Sex	0.28703	0.00311927	92.0182	0	1	1	1	1			MaxAge	-0.0902238	0.00102582	-87.9527	0	1	1	1	1
		MaxAge	0.0015725	0.000600485	2.61871	0.00882634	1	1					MaxAge	0.143814	0.0227594	6.3189	2.63703e-10	1	1	1	1			MaxAge2	-0.00276944	0.000112603	-24.5948	1.43418e-133	1	1	1	1
		MaxAge2	-0.000792852	6.5631e-05	-12.0804	1.33994e-33	1	1	1	1			MaxAge2	-0.24167	0.0227575	-10.6194	2.44175e-26	1	1	1	1			Sex:MaxAge	0.00853571	0.00204861	4.16658	3.09207e-05	1	1	1	1
		Sex:MaxAge	0.0147343	0.00120097	12.2687	1.33402e-34	1	1	1	1			Sex:MaxAge	0.162588	0.0455187	3.57188	0.000354464	1	1	1				Sex:MaxAge2	0.000785346	0.000225134	3.48836	0.000486001	1	1	1
		Sex:MaxAge2	0.000351433	0.000131262	2.67734	0.00742088	1	1					Sex:MaxAge2	-0.15475	0.0455149	-3.39998	0.000673978	1	1	1				0|1	1.18494	0.00855987	138.43	0	1	1	1	1
2	Loneliness (Yes/No)	Intercept	-2.86389	0.0089505	-319.97	0	1	1	1	1		Well-being	Intercept	12.6863	0.00728891	1740.5	0	1	1	1	1			1|2	2.54982	0.0116251	219.336	0	1	1	1	1
		Sex	-0.271288	0.017901	-15.1549	7.0316e-52	1	1	1	1			Sex	0.0225015	0.0145778	1.54354	0.122702							2|3	3.59987	0.0168987	213.026	0	1	1	1	1
		MaxAge	-0.00844053	0.000828932	-10.1824	2.37588e-24	1	1	1	1			MaxAge	0.018694	0.000692406	26.9986	3.66008e-160	1	1	1	1			3|4	3.61489	0.0170013	212.624	0	1	1	1	1
		MaxAge2	-0.000632624	9.01035e-05	-7.02108	2.20162e-12	1	1	1	1			MaxAge2	-0.000687456	8.53037e-05	-8.05892	7.75189e-16	1	1	1	1			4|5	3.67575	0.0174267	210.926	0	1	1	1	1
		Sex:MaxAge	0.0207735	0.00165786	12.5303	5.09849e-36	1	1	1	1			Sex:MaxAge	-0.0164182	0.00138481	-11.8559	2.07258e-32	1	1	1	1			5|6	4.35978	0.0233805	186.47	0	1	1	1	1
		Sex:MaxAge2	0.000414086	0.000180207	2.29783	0.0215713	1						Sex:MaxAge2	-0.00015207	0.000170607	-0.891343	0.372747						Probable Depression (No/single episode/moderate recurrent episode/severe recurrent episode) Smith et al., 2013	Sex	0.517889	0.0191444	27.0518	3.64166e-161	1	1	1	1
3	General Allergy (Yes/No)	Intercept	-0.93791	0.00456106	-205.634	0	1	1	1	1														MaxAge	-0.0293757	0.000937136	-31.3463	1.09404e-215	1	1	1	1
		Sex	0.221884	0.00912212	24.3238	1.09886e-130	1	1	1	1														MaxAge2	-0.00161333	0.000109474	-14.7371	3.72262e-49	1	1	1	1
		MaxAge	-0.0256704	0.000425234	-60.3678	0	1	1	1	1														Sex:MaxAge	-0.00771798	0.00187362	-4.11929	3.80046e-05	1	1	1	1
		MaxAge2	-0.000556931	5.01432e-05	-11.1068	1.16234e-28	1	1	1	1														Sex:MaxAge2	0.000338373	0.000218861	1.54606	0.122089
		Sex:MaxAge	-0.00107747	0.000850467	-1.26691	0.205187																		0|1	0.983501	0.00963616	102.064	0	1	1	1	1
		Sex:MaxAge2	-0.000213741	0.000100286	-2.13131	0.0330639	1																	1|2	1.3643	0.0101201	134.811	0	1	1	1	1
4	Other Allergies (than Ezcema, Hay Fever, and Rhitnitis) (Yes/No)	Intercept	-3.8721	0.0137495	-281.618	0	1	1	1	1														2|3	2.51087	0.0131113	191.505	0	1	1	1	1
		Sex	0.579572	0.027499	21.0761	1.31708e-98	1	1	1	1
		MaxAge	0.0153231	0.00115105	13.3123	1.96261e-40	1	1	1	1
		MaxAge2	0.000993391	0.000122342	8.11976	4.6712e-16	1	1	1	1
		Sex:MaxAge	0.00293169	0.0023021	1.27349	0.202845
		Sex:MaxAge2	-0.000464269	0.000244685	-1.89742	0.057773
5	Eczema (Yes/No)	Intercept	-3.48649	0.0108622	-320.973	0	1	1	1	1
		Sex	0.0527675	0.0217245	2.42894	0.0151431	1
		MaxAge	0.00287705	0.000927554	3.10176	0.00192373	1	1
		MaxAge2	0.00129507	9.37448e-05	13.8148	2.07467e-43	1	1	1	1
		Sex:MaxAge	-0.0109245	0.00185511	-5.88887	3.88853e-09	1	1	1	1
		Sex:MaxAge2	-0.000526469	0.00018749	-2.80799	0.00498519	1	1
6	Hay Fever, Rhitnitis (HFR) (Yes/No)	Intercept	-2.03781	0.00644419	-316.224	0	1	1	1	1
		Sex	0.0552566	0.0128884	4.28732	1.8084e-05	1	1	1	1
		MaxAge	-0.0271346	0.000629841	-43.0817	0	1	1	1	1
		MaxAge2	-0.00123632	7.30165e-05	-16.932	2.61351e-64	1	1	1	1
		Sex:MaxAge	-0.00375448	0.00125968	-2.9805	0.00287778	1	1
		Sex:MaxAge2	-0.000361747	0.000146033	-2.47716	0.0132433	1
7	Asthma (Yes/No)	Intercept	-1.78051	0.00579408	-307.299	0	1	1	1	1
		Sex	0.177807	0.0115882	15.3438	3.89444e-53	1	1	1	1
		MaxAge	-0.00467003	0.000517776	-9.0194	1.89128e-19	1	1	1	1
		MaxAge2	0.000405716	6.19023e-05	6.55413	5.59655e-11	1	1	1	1
		Sex:MaxAge	0.0025811	0.00103555	2.49249	0.0126851	1
		Sex:MaxAge2	-0.000201443	0.000123805	-1.62711	0.103714
8	Insomnia (Yes/No)	Intercept	1.2862	0.00477293	269.479	0	1	1	1	1
		Sex	0.82126	0.00954587	86.0331	0	1	1	1	1
		MaxAge	0.0302792	0.000433218	69.8937	0	1	1	1	1
		MaxAge2	-0.000483869	4.56826e-05	-10.592	3.24665e-26	1	1	1	1
		Sex:MaxAge	0.0146293	0.000866435	16.8845	5.85547e-64	1	1	1	1
		Sex:MaxAge2	-0.00199624	9.13653e-05	-21.849	7.94184e-106	1	1	1	1
9	Chronotype (Morning vs. Evening)	Intercept	-0.552	0.00426346	-129.472	0	1	1	1	1
		Sex	-0.0549165	0.00852692	-6.44036	1.19187e-10	1	1	1	1
		MaxAge	-0.016175	0.000377808	-42.8128	0	1	1	1	1
		MaxAge2	0.000808816	4.05362e-05	19.9529	1.41347e-88	1	1	1	1
		Sex:MaxAge	0.00519801	0.000755616	6.87918	6.01987e-12	1	1	1	1
		Sex:MaxAge2	-0.000171633	8.10724e-05	-2.11703	0.0342573	1
10	Myopia (Yes/No)	Intercept	-0.722338	0.00934728	-77.2779	0	1	1	1	1
		Sex	-0.0456329	0.0186946	-2.44097	0.0146478	1
		MaxAge	-0.0273602	0.0008932	-30.6317	4.63116e-206	1	1	1	1
		MaxAge2	-0.00185143	0.000107103	-17.2865	5.94555e-67	1	1	1	1
		Sex:MaxAge	-0.0115624	0.0017864	-6.47247	9.64156e-11	1	1	1	1
		Sex:MaxAge2	0.000249093	0.000214205	1.16287	0.244882
11	Anorexia (Yes/No)	Intercept	-6.03044	0.109605	-55.02	0	1	1	1	1
		Sex	2.72618	0.219209	12.4364	1.65731e-35	1	1	1	1
		MaxAge	-0.0391225	0.010036	-3.89823	9.68971e-05	1	1	1	1
		MaxAge2	0.00043439	0.00118464	0.366686	0.713853
		Sex:MaxAge	-0.0318561	0.0200719	-1.5871	0.112491
		Sex:MaxAge2	-0.00181352	0.00236927	-0.765435	0.444013
12	Eating Disorders (Any, inlcuding Anorexia) (Yes/No)	Intercept	-5.90542	0.0515688	-114.516	0	1	1	1	1
		Sex	2.29496	0.103138	22.2514	1.09236e-109	1	1	1	1
		MaxAge	0.00332577	0.00466256	0.713293	0.475664
		MaxAge2	-0.00155418	0.000475703	-3.26712	0.00108648	1	1	1
		Sex:MaxAge	-0.0190839	0.00932512	-2.0465	0.0407068	1
		Sex:MaxAge2	-0.00115008	0.000951406	-1.20882	0.22673
13	Bipolar Disorder (I & II) (Yes/No)	Intercept	-4.52255	0.0196899	-229.689	0	1	1	1	1
		Sex	-0.0288623	0.0393798	-0.73292	0.463607
		MaxAge	-0.0363474	0.00199738	-18.1976	5.39636e-74	1	1	1	1
		MaxAge2	-0.000953179	0.000222348	-4.28689	1.81195e-05	1	1	1	1
		Sex:MaxAge	-0.00769944	0.00399475	-1.92739	0.053931
		Sex:MaxAge2	0.000153088	0.000444695	0.344254	0.730655
14	Obcessive Compulsive Disorder (Yes/No)	Intercept	-5.90188	0.037304	-158.21	0	1	1	1	1
		Sex	0.155963	0.074608	2.09043	0.036579	1
		MaxAge	0.00681489	0.00332842	2.04748	0.0406106	1
		MaxAge2	-0.000528751	0.000337596	-1.56623	0.117296
		Sex:MaxAge	-0.00336994	0.00665684	-0.506236	0.612691
		Sex:MaxAge2	-0.000347205	0.000675192	-0.514231	0.60709
15	Schizophrenia (Yes/No)	Intercept	-5.67925	0.0326242	-174.081	0	1	1	1	1
		Sex	-0.490663	0.0652483	-7.51993	5.48037e-14	1	1	1	1
		MaxAge	-0.0140657	0.00289278	-4.86234	1.16006e-06	1	1	1	1
		MaxAge2	0.000210327	0.000281339	0.747594	0.454705
		Sex:MaxAge	0.0246694	0.00578556	4.26397	2.00831e-05	1	1	1	1
		Sex:MaxAge2	0.00132228	0.000562678	2.34997	0.0187748	1
16	Trauma, Childhood Stressors (Yes/No)	Intercept	-0.693099	0.00761488	-91.019	0	1	1	1	1
		Sex	0.125594	0.0152298	8.24659	1.62975e-16	1	1	1	1
		MaxAge	0.00660703	0.000716217	9.2249	2.83816e-20	1	1	1	1
		MaxAge2	0.000601892	8.83563e-05	6.8121	9.61824e-12	1	1	1	1
		Sex:MaxAge	0.00182021	0.00143243	1.27071	0.203831
		Sex:MaxAge2	6.88179e-05	0.000176713	0.389434	0.696955
17	Trauma, Childhood Abuse (Yes/No)	Intercept	-2.07189	0.0114992	-180.177	0	1	1	1	1
		Sex	0.171789	0.0229984	7.46961	8.04355e-14	1	1	1	1
		MaxAge	-0.0285879	0.00115906	-24.6647	2.56143e-134	1	1	1	1
		MaxAge2	-0.000652855	0.000137769	-4.73875	2.15037e-06	1	1	1	1
		Sex:MaxAge	-0.00749354	0.00231813	-3.23258	0.00122677	1	1	1
		Sex:MaxAge2	0.000288252	0.000275539	1.04614	0.295496
18	Trauma, Adulthood Stressors (Yes/No)	Intercept	-0.44512	0.00736105	-60.4697	0	1	1	1	1
		Sex	0.154964	0.0147221	10.526	6.55821e-26	1	1	1	1
		MaxAge	0.00191914	0.000692006	2.7733	0.00554916	1	1
		MaxAge2	0.00140776	8.52891e-05	16.5058	3.33322e-61	1	1	1	1
		Sex:MaxAge	0.0110841	0.00138401	8.00869	1.15934e-15	1	1	1	1
		Sex:MaxAge2	-0.000186591	0.000170578	-1.09387	0.274011
19	Trauma, Adulthood Abuse (Yes/No)	Intercept	-1.76241	0.0110834	-159.013	0	1	1	1	1
		Sex	1.10138	0.0221667	49.6862	0	1	1	1	1
		MaxAge	-0.0305435	0.00111242	-27.4568	5.76699e-166	1	1	1	1
		MaxAge2	-0.000830545	0.000132284	-6.27851	3.4184e-10	1	1	1	1
		Sex:MaxAge	0.0102101	0.00222484	4.58916	4.45039e-06	1	1	1	1
		Sex:MaxAge2	-0.000112978	0.000264568	-0.427027	0.669359
20	Trauma, Catastrophic (Yes/No)	Intercept	0.0714002	0.0072255	9.88169	4.99821e-23	1	1	1	1
		Sex	-0.379417	0.014451	-26.2554	6.20215e-152	1	1	1	1
		MaxAge	-0.00830163	0.000687476	-12.0755	1.42279e-33	1	1	1	1
		MaxAge2	-0.000283254	8.46657e-05	-3.34556	0.000821178	1	1	1
		Sex:MaxAge	-0.00342933	0.00137495	-2.49414	0.0126262	1
		Sex:MaxAge2	-0.000470816	0.000169331	-2.78044	0.00542853	1	1
21	Post Traumatic Stress Disorder (Yes/No)	Intercept	-2.51174	0.0179551	-139.89	0	1	1	1	1
		Sex	0.320991	0.0359102	8.93873	3.93676e-19	1	1	1	1
		MaxAge	-0.0513854	0.0016453	-31.2316	3.97085e-214	1	1	1	1
		MaxAge2	-0.000689293	0.000184732	-3.73131	0.000190483	1	1	1	1
		Sex:MaxAge	0.0135605	0.00329061	4.12096	3.77298e-05	1	1	1	1
		Sex:MaxAge2	0.000813377	0.000369464	2.2015	0.0277004	1
22	General Anxiety (Yes/No)	Intercept	-2.23567	0.00646253	-345.943	0	1	1	1	1
		Sex	0.536416	0.0129251	41.502	0	1	1	1	1
		MaxAge	0.0192918	0.000557584	34.5989	2.62653e-262	1	1	1	1
		MaxAge2	0.000351184	5.33476e-05	6.58293	4.61259e-11	1	1	1	1
		Sex:MaxAge	0.00280192	0.00111517	2.51256	0.0119859	1
		Sex:MaxAge2	9.94272e-05	0.000106695	0.93188	0.351398
23	Social Anxiety (Yes/No)	Intercept	-4.44274	0.0288384	-154.056	0	1	1	1	1
		Sex	-0.0770699	0.0576769	-1.33624	0.181472
		MaxAge	-0.0437663	0.00317347	-13.7913	2.87444e-43	1	1	1	1
		MaxAge2	-0.000257665	0.000216767	-1.18867	0.234569
		Sex:MaxAge	0.0315505	0.00634693	4.97099	6.66128e-07	1	1	1	1
		Sex:MaxAge2	6.10218e-06	0.000433534	0.0140754	0.98877
24	Self-Harm (Yes/No)	Intercept	-2.16417	0.00637845	-339.293	0	1	1	1	1
		Sex	0.37088	0.0127569	29.0729	7.9127e-186	1	1	1	1
		MaxAge	0.0341722	0.000569965	59.9549	0	1	1	1	1
		MaxAge2	-0.000282467	5.71024e-05	-4.94667	7.54934e-07	1	1	1	1
		Sex:MaxAge	0.00603924	0.00113993	5.29791	1.17135e-07	1	1	1	1
		Sex:MaxAge2	6.43376e-05	0.000114205	0.563352	0.573195
25	Lifetime Depression (Yes/No)	Intercept	-1.4113	0.00493629	-285.903	0	1	1	1	1
		Sex	0.543697	0.00987258	55.0715	0	1	1	1	1
		MaxAge	0.0165344	0.000430307	38.4247	0	1	1	1	1
		MaxAge2	-0.000176187	4.33699e-05	-4.06243	4.85653e-05	1	1	1	1
		Sex:MaxAge	-0.000267157	0.000860614	-0.310426	0.756237
		Sex:MaxAge2	0.000221021	8.67397e-05	2.54809	0.0108314	1
26	Engaged in Same Sex Behavior (Yes/No)	Intercept	-3.37214	0.0114142	-295.433	0	1	1	1	1
		Sex	-0.512531	0.0228284	-22.4514	1.23866e-111	1	1	1	1
		MaxAge	-0.0482148	0.00117018	-41.203	0	1	1	1	1
		MaxAge2	-2.13343e-05	0.00011602	-0.183885	0.854104
		Sex:MaxAge	-0.0321838	0.00234036	-13.7517	4.97654e-43	1	1	1	1
		Sex:MaxAge2	-0.000565554	0.000232039	-2.43732	0.0147967	1
27	Alcohol Hazardous Use or Dependence (Yes/No)	Intercept	-3.41588	0.0111223	-307.121	0	1	1	1	1
		Sex	-0.904962	0.0222445	-40.6825	0	1	1	1	1
		MaxAge	0.0108414	0.00104046	10.4199	2.01202e-25	1	1	1	1
		MaxAge2	-0.000706605	0.000100495	-7.03121	2.04745e-12	1	1	1	1
		Sex:MaxAge	-0.015274	0.00208092	-7.34004	2.13525e-13	1	1	1	1
		Sex:MaxAge2	-0.000281452	0.000200991	-1.40032	0.161417
28	Drug Hazardous Use or Dependence (Except for Alcohol, but with Daily Cannabis Consumption) (Yes/No)	Intercept	-4.91403	0.021944	-223.934	0	1	1	1	1
		Sex	-0.656907	0.0438881	-14.9678	1.19226e-50	1	1	1	1
		MaxAge	-0.000954551	0.00179563	-0.531598	0.595005
		MaxAge2	0.00165626	0.000188891	8.76829	1.81398e-18	1	1	1	1
		Sex:MaxAge	0.0310123	0.00359125	8.63552	5.8461e-18	1	1	1	1
		Sex:MaxAge2	0.00250428	0.000377783	6.62887	3.38257e-11	1	1	1	1
