## Supplemental Tables for "High Intelligence is not a Risk Factor for Mental Health Disorders": Supplemental_Tables_D_Descriptives_CA_Phenotypes.xlsx

### Sheet: Table 1
Table 1. Prevalence of cases and controls by Cognitive Ability (CA) Goup for binary variables
Cognitive Ability Group	Average		High		Low		Average + High N
Controls/Case	Control	Cases	Control	Cases	Control	Cases
Alcohol Hazardous Use or Dependence	103736	5841	10415	594	2932	156	120586
	94.6695	5.3305	94.6044	5.39559	94.9482	5.05181
Myopia	70191	30851	2903	2281	3096	749	106226
	69.4672	30.5328	55.9992	44.0008	80.5202	19.4798
Trauma.ChildhoodAbuse	98544	12688	10374	819	2567	553	122425
	88.5932	11.4068	92.6829	7.31707	82.2756	17.7244
Trauma.ChildhoodStressors	73178	38076	8141	3053	1474	1650	122448
	65.7756	34.2244	72.7265	27.2735	47.1831	52.8169
Trauma.AdulthoodStressors	65178	45654	7608	3565	1133	1948	122005
	58.8079	41.1921	68.0927	31.9073	36.7738	63.2262
Trauma.AdulthoodAbuse	92749	18406	9745	1448	2485	625	122348
	83.4411	16.5589	87.0633	12.9367	79.9035	20.0965
Trauma.Catastrophic	54472	56797	5640	5554	1582	1542	122463
	48.9552	51.0448	50.3841	49.6159	50.6402	49.3598
Anorexia	110638	675	11149	46	3099	29	122508
	99.3936	0.606398	99.5891	0.410898	99.0729	0.92711
Social Anxiety	103799	1243	10447	92	2853	77	115581
	98.8167	1.18334	99.1271	0.872948	97.372	2.62799
General Allergy	64788	25833	6851	3149	1648	568	100621
	71.49	28.51	68.51	31.49	74.37	25.63
Drug Hazardous Use or Dependence (Except for Alcohol, but with Daily Cannabis Consumption)	4991	1576	580	119	137	60	7266
	76	24	82.98	17.02	69.54	30.46
Eczema	228451	7556	15472	655	9024	237	252134
	96.8	3.2	95.94	4.06	97.44	2.56
Hay Fever Rhitnitis	68369	22252	7298	2702	1734	482	100621
	75.44	24.56	72.98	27.02	78.25	21.75
Other Allergies	229995	6012	15627	500	9063	198	252134
	97.45	2.55	96.9	3.1	97.86	2.14
General Anxiety	61127	11118	6925	847	1503	372	80017
	84.61	15.39	89.1	10.9	80.16	19.84
Asthma	76589	14032	8496	1504	1833	383	100621
	84.5157	15.4843	84.96	15.04	82.7166	17.2834
Bipolar Disorder	26711	209	2710	10	614	7	29640
	99.2236	0.776374	99.6324	0.367647	98.8728	1.12721
Chronotype (Morning: 0 vs. Evening: 1)	132775	82172	8483	6092	5518	2849	229522
	61.771	38.229	58.2024	41.7976	65.9496	34.0504
Depression Ever	20310	10481	2117	831	445	244	33739
	65.9608	34.0392	71.8114	28.1886	64.5864	35.4136
Self-Harm	75838	35102	7770	3399	2129	975	122109
	68.3595	31.6405	69.5676	30.4324	68.5889	31.4111
Any Eating Disorder	109943	1321	11092	100	3057	68	122456
	98.8127	1.18727	99.1065	0.893495	97.824	2.176
Insomnia	51733	184385	3769	12362	1874	7395	252249
	21.9098	78.0902	23.3649	76.6351	20.2179	79.7821
Loneliness	216552	10904	14997	678	7796	579	243131
	95.2061	4.79389	95.6746	4.32536	93.0866	6.91343
OCD	110570	694	11149	43	3073	52	122456
	99.3763	0.623742	99.6158	0.384203	98.336	1.664
PTSD	103826	7022	10730	441	2734	357	122019
	93.6652	6.3348	96.0523	3.94772	88.4503	11.5497
Same Sex	209239	8741	14659	752	7279	361	233391
	95.99	4.01	95.1204	4.87963	95.2749	4.72513
Schizophrenia	111091	173	11185	7	3111	14	122456
	99.8445	0.155486	99.9375	0.0625447	99.552	0.448
Social Isolation	210478	23110	14634	1414	7550	1363	249636
	90.1065	9.89349	91.1889	8.81107	84.7077	15.2923
						max	252249
						min	7266

### Sheet: Table 2
Table 2. Prevalence of cases and controls by Cognitive Ability (CA) Goup for ordinal variables
Cognitive Ability Group	Cannabis Use			Cognitive Ability Group	Smith Probable Depression
Average	0	86279		Average	0	78879
	1	16817			1	7142
	2	5022			2	13645
	3	46			3	7773
	4	179		High	0	4484
	5	1349			1	445
	6	1423			2	620
High	0	8092			3	343
	1	2109		Low	0	2919
	2	647			1	177
	3	3			2	417
	4	8			3	433
	5	158
	6	163
Low	0	2669
	1	314
	2	65
	3	2
	4	3
	5	35
	6	32
